# The effects of antibiotic prescribing for respiratory tract infection on future consultations in primary care: a systematic review and meta-analysis

**DOI:** 10.1101/2025.01.15.25320600

**Authors:** Ibrahim Adamu, Amanda Lambert, Safiyya Bello, Fatima Aminu Abdulmalik, Tom Marshall

**Affiliations:** Institute of Applied Health Research, University of Birmingham, B15 2TT; Professor of Public Health and Primary Care, Institute of Applied Health Research, University of Birmingham, B15 2TT

**Keywords:** Primary care, Antibiotics, Respiratory tract infection

## Abstract

**Objectives:** Prescribing antibiotics may reinforce patients’ beliefs antibiotics are needed and increase future consultations for similar symptoms. This review determines the effect of antibiotic prescribing for respiratory infections in primary care on future reattendance.

**Design, setting and participants:** A systematic review and meta-analysis of randomised controlled trials and cohort studies, following Preferred Reporting Items for Systematic Reviews and Meta-Analysis (PRISMA) guidelines.

Participants were adults or children presenting with respiratory infection in primary care.

**Interventions:** Prescription of antibiotics.

**Primary outcome measure:** Reattendance at least 28 days after initial consultation.

**Method:** Eligible studies included open-label randomised controlled trials (RCT) or cohort studies of antibiotics compared to no antibiotics in adults or children with respiratory infections. MEDLINE (Ovid), PubMed, Embase, the Cochrane Central Register of Controlled Trials, clinical trial registries and grey literature sources were searched from inception until 6^th^ February 2024. Two reviewers independently screened, selected, assessed quality and extracted data. Separate meta-analyses were presented for RCT and cohort studies.

**Results:** We identified 2128 records and reviewed 48 full texts, of which five met inclusion criteria. These reported three RCTs (1207 randomised to antibiotics, 672 controls) and three cohort studies (209,138 exposed to antibiotics, 46,469 controls). In the meta-analysis of randomised trials, relative risk (RR) of reattendance with antibiotics was 1.10 (95%CI: 0.99 to 1.23) and in the cohort studies RR was 1.21 (95%CI: 0.94 to 1.49). An important limitation is that most studies were in UK primary care.

**Conclusion:** Evidence suggests prescribing antibiotics for acute respiratory tract infections in primary care probably modestly increases future reattendance for similar conditions. Reducing antibiotic prescribing may help reduce demand for primary care.

**PROSPERO registration number:** CRD42023470731

**Article summary:** This systematic review of antibiotic prescribing for uncomplicated upper respiratory tract infections finds that antibiotics probably increase future consultations.

**Strengths and limitations:**

- This is the first systematic review of the effects of antibiotic prescribing for upper respiratory tract infections.
- The finding that antibiotic prescribing increases future consultations for upper respiratory tract infections is consistent with other evidence.
- The effect just fails to meet statistical significance.
- Almost all the studies were undertaken in the UK, which may limit the generalisability.
