## Supplementary material for "The effects of antibiotic prescribing for respiratory tract infection on future consultations in primary care: a systematic review and meta-analysis": Included papers

### Sheet: List of 48 papers
ID	Included in 2023 Cochrane review	Reference	Year	Decision	Principal reason for exclusion: TM summary	Additional notes TM	Relevant findings for Discussion	Reason for exclusion IA	More additional comments by TM
1		Bezáková, N., et al. (2009). "Recurrence up to 3.5 Years After Antibiotic Treatment of Acute Otitis Media in very young Dutch Children: Survey of Trial Participants." BMJ 338: B2525.	2009	Exclude	Reported episodes of URTI / sore throat	Recurrence (reported) not reconsultation		Recurrence
2		Macfarlane J, Holmes W, Gard P, Thornhill D, Macfarlane R, Hubbard R. Reducing antibiotic use for acute bronchitis in primary care: blinded, randomised controlled trial of patient information leaflet. BMJ 2002;324:91-4.	2002	Exclude	Leaflet v no leaflet; reconsult within 4 wks			Return visit in leaflet vs no leaflet
3	Included in Cochrane 2023	Little, P., et al. (2001). "Pragmatic Randomised Controlled Trial of Two Prescribing Strategies for Childhood Acute Otitis Media." BMJ 322(7282): 336-342.	2002	Exclude	Stated intention to consult		0.83/0.63 = 1.3 x very likely to consult Dr in future	Outcome: very likely to consult doctor in future compared in immediate and delayed
4		Little, P., et al. (1999). "Clinical and Psychosocial Predictors of Illness Duration from Randomised Controlled Trial of Prescribing Strategies for Sore Throat." BMJ 319(7212): 736-737.	2999	Exclude	No assessment of reconsultation			No assessment of reconsultation
5		Little, P., et al. (2006). "Longer Term Outcomes from a Randomised Trial of Prescribing Strategies in Otitis Media." BJGP 56(524): 176-182.	2006	Exclude	No assessment of reconsultation			No assessment of reconsultation
6		Little, P., et al. (2014). "Antibiotic Prescription Strategies for Acute Sore Throat: a Prospective Observational Cohort Study." Lancet infect Dis 14(3): 213-219.	2014	Exclude	Short term reconsultation			Short term reconsultation
7		Little, P., et al. (2017). "Antibiotic Prescription Strategies and Adverse Outcome for Uncomplicated Lower Respiratory Tract infections: Prospective Cough Complication Cohort (3c) Study." BMJ 357: J2148.	2017	Exclude	Short term reconsultation			Short term reconsultation
8	Included in Cochrane 2023	Little, P., et al. (1997). "Open Randomised Trial of Prescribing Strategies in Managing Sore Throat." BMJ 314(7082): 722-727.	1997	Exclude	Stated intention to consult		0.79/0.54=1.5 (immediate v no Abx) intend to consult	Outcome: likely to see doctor if sore throat recurs in NID
9		Llor, C., et al. (2022). "Implementation of the Delayed Antibiotic Prescribing Strategy. Prospective Observation Study in Primary Care." Rev Esp Quimioter 35(2): 213-217.	2022	Exclude	No assessment of reconsultation			No assessment of reconsultation
10		Macfarlane, J. T., et al. (1997). "Reducing Reconsultations for Acute Lower Respiratory Tract Illness with an information Leaflet: a Randomized Controlled Study of Patients in Primary Care." BJGP 47(424): 719-722.	1997	Exclude	Short term reconsultation			Reconsultation in the following four weeks for the same symptoms
11		Mccormick, D. P., et al. (2005). "Nonsevere Acute Otitis Media: a Clinical Trial Comparing Outcomes of Watchful Waiting versus Immediate Antibiotic Treatment." Pediatrics 115(6): 1455-1465.	2005	Exclude	Short term reconsultation	Unplanned visits & phone calls		All unanticipated AOM-related unplanned office and emergency department visits and phone calls
12	This paper reports the outcome of reconsultation from the Little 2005 trial	Moore, M., et al. (2009). "Effect of Antibiotic Prescribing Strategies and an information Leaflet on Longer-Term Reconsultation for Acute Lower Respiratory Tract infection." BJGP 59(567): 728-734.	2009	Include	Include			Include
13		Williamson, H. A., Jr. (1984). "A Randomized, Controlled Trial of Doxycycline in the Treatment of Acute Bronchitis." J Fam Pract 19(4): 481-486.	1984	Exclude	Short term reconsultation	Return visits for unresolved cough		Excluded because the outcome was unscheduled return visits for unresolved cough
14		Zhao, S. R., et al. (2017). "Risk Factors for Outpatient Use of Antibiotics in Children with Acute Respiratory Illnesses." South Med J 110(3): 172-180.	2017	Exclude	Short term reconsultation	Within 30 days		A chart review for the 30-day period after the enrollment visit: how many times called or made return visits for problems related to the original ARI or new ARI symptoms
15		Zwart, S., et al. (2003). "Penicillin for Acute Sore Throat in Children: Randomised, Double Blind Trial." BMJ 327(7427): 1324.	2003	Exclude	Reported episodes of URTI / sore throat (not consultations)		Slightly more reported 16-180 days but NS	Recurrent episodes of sore throat during the six month follow up period
16		Shi Z et al Association of a Clinician's Antibiotic-Prescribing Rate with Patients' Future Likelihood of Seeking Care and Receipt of Antibiotics Clin Infect Dis. 2021 Oct 1; 73(7): e1672–e1679.	2021	Exclude	Compares high v low prescribing doctors		Higher Abx prescribing = higher ARI consultation rates	Reconsulation assessed in patients in urgent care centres
17		Barbieri E, Donà D, Cantarutti A, Lundin R, Scamarcia A, Corrao G, Cantarutti L, Giaquinto C. Antibiotic prescriptions in acute otitis media and pharyngitis in Italian pediatric outpatients. Ital J Pediatr. 2019 Aug 17;45(1):103.	2019	Exclude	No assessment of reconsultation			No assessment of the effects of antibiotics on reconsultation
18		van Buchem FL, Knottnerus JA, Schrijnemaekers VJ, Peeters MF. Primary-care-based randomised placebo-controlled trial of antibiotic treatment in acute maxillary sinusitis. Lancet. 1997 Mar 8;349(9053):683-7.	1997	Exclude	Reported episodes of URTI / sore throat	Placebo controlled; relapses @1yr	21% relapses with Abx & 17% with placebo but NS	No assessment of reconsultation
19		Goggin K, et al. Let's Talk About Antibiotics: a randomised trial of two interventions to reduce antibiotic misuse. BMJ Open. 2022 Nov 21;12(11):e049258.	2022	Exclude	Short term reconsultation	within 2 weeks		Early revisit 2/52 (Approximately 12% of patients had a return visit within 2 weeks of their index visit)
20		Little P, et al. Antibiotics for lower respiratory tract infection in children presenting in primary care in England (ARTIC PC): a double-blind, randomised, placebo-controlled trial. Lancet. 2021 Oct 16;398(10309):1417-1426. doi: 10.1016/S0140-6736(21)01431-8.	2021	Exclude	Short term reconsultation			Reconsultation with new or worsening symptoms
21		Cox, C. and M. Jones (2000). "An Evaluation of the Management of Patients with Sore Throats By Practice Nurses and Gps." BJGP: J Roy Coll GP 50(460): 872-876.	2000	Exclude	No assessment of reconsultation in antibiotics vs no antibiotic group			No assessment of reconsultation in antibiotics vs no antibiotic group
22		Cox, C. M. and M. Jones (2001). "Is It Possible to Decrease Antibiotic Prescribing in Primary Care? an Analysis of Outcomes in the Management of Patients with Sore Throats." Family Practice 18(1): 9-13.	2001	Exclude	No assessment of reconsultation in antibiotics vs no antibiotic group			No assessment of reconsultation in antibiotics vs no antibiotic group
23		Davey, P., et al. (1994). "Repeat Consultations After Antibiotic Prescribing for Respiratory infection: a Study in one General Practice." BJGP: J Roy Coll GP 44(388): 509-513.	1994	Exclude	No assessment of reconsultation in antibiotics vs no antibiotic group			I can’t see any comparison between repeat consultation rates in those who received antibiotics and those who received no antibiotics, so i don’t think this meets the inclusion criteria. Also it appears to be interested in relapse, not future consultation.
24		Herz, M. J. (1988). "Antibiotics and the Adult Sore Throat--An Unnecessary Ceremony." Family Practice 5(3): 196-199.	1988	Include	Include			Short and long term reconsultation
25		Holmes, W. F., et al. (1997). "The influence of Antibiotics and Other Factors on Reconsultation for Acute Lower Respiratory Tract Illness in Primary Care." BJGP: J Roy Coll GP 47(425): 815-818.	1997	Exclude	Short term reconsultation			Reconsultation within four weeks.
26		Little, P., et al. (1997). "Reattendance and Complications in a Randomised Trial of Prescribing Strategies for Sore Throat: the Medicalising Effect of Prescribing Antibiotics." BMJ (Clinical Research Ed.) 315(7104): 350-352.	1997	Include	Include	within 2 weeks		Early return less than 2 weeks	Antibiotics prescribed for sore throat during the previous year associated with increased reconsulation (hazard ratio 1.69, 1.20 to 2.37)
27		Little, P., et al. (2013). "Predictors of Suppurative Complications for Acute Sore Throat in Primary Care: Prospective Clinical Cohort Study." BMJ (Clinical Research Ed.) 347: F6867.	2013	Exclude	Short term reconsultation			Return <4 weeks with new or worsening symptoms
28		Little, P., et al. (2014). "Antibiotic Prescription Strategies for Acute Sore Throat: a Prospective Observational Cohort Study." The Lancet. infectious Diseases 14(3): 213-219.	2014	Exclude	Short term reconsultation			The secondary outcome was reconsultation with nonresolving symptoms or development of a new respiratory diagnosis, symptom, or sign, within a month of the index presentation.
29		Macfarlane, J., et al. (1997). "Prospective Case-Control Study of Role of infection in Patients Who Reconsult After initial Antibiotic Treatment for Lower Respiratory Tract infection in Primary Care." BMJ (Clinical Research Ed.) 315(7117): 1206-1210.	1997	Exclude	No assessment of reconsultation in antibiotics vs no antibiotic group			Outcome: reconsult within 4 weeks of initial antibiotic management of acute lower respiratory tract infection in primary care.
30		Pan, Q., et al. (2000). "Antibiotics and return visits for Respiratory Illness: a comparison of pooled versus hierarchical statistical methods." The American Journal of the Medical Sciences 319(6): 360-365.	2000	Exclude	Short term reconsultation	within 2 weeks		Outcome: "frequency of revisit within the next 14 days "early revisits. Does not meet inclusion criteria
31		Redmond, N. M., et al. (2018). "Impact of Antibiotics for Children Presenting to General Practice with Cough on Adverse Outcomes: Secondary Analysis from a Multicentre Prospective Cohort Study." BJGP: J Roy Coll GP 68(675): E682-E693.	2018	Exclude	Short term reconsultation			Outcomes: hospitalisation for any RTI in the 30 days following recruitment and reconsultation for deterioration (a proxy marker for reconsultation for the same episode of RTI illness with evidence of worsening illness)
32		Stott, N. C. (1979). "Management and Outcome of Winter Upper Respiratory Tract infections in Children Aged 0-9 Years." BMJ 1(6155): 29-31.	1979	Exclude	No assessment of reconsultation in antibiotics vs no antibiotic group			No comparison of antibiotics vs no antibiotics
33		Taylor, A., et al. (2022). "Treatment of Acute Bronchitis and Its Impact on Return Emergency Department Visits." the Journal of Emergency Medicine 63(1): 10-16.	2022	Exclude	Short term reconsultation	Within 30 days		Setting: emergency department
34		Taylor, B., et al. (1977). "Amoxycillin and Co-Trimoxazole in Presumed Viral Respiratory infections of Childhood: Placebo-Controlled Trial." BMJ 2(6086): 552-554.	1977	Exclude	Short term reconsultation			No reattendance as an outcome
35		Williamson, I., et al. (2006). "Consultations for Middle Ear Disease, Antibiotic Prescribing and Risk Factors for Reattendance: a Case-Linked Cohort Study." BJGP: J Roy Coll GP 56(524): 170-175.	2006	Include	Include			No limit on timing of reconsultation
36		Cals, J. W. L., et al. (2009). "Predictors of Patient-Initiated Reconsultation for Lower Respiratory Tract infections in General Practice." BJGP59(567): 761-764.	2009	Exclude	Short term reconsultation	Within 28 days		Outcome: revisit their GP during the 28 days following their first consultation for their LRTI. No comparator
37		Sangha, K. (2018). "Outpatient Antibiotic Use and Revisits for Children with Acute Respiratory Tract infections." Value in Health 21(Supplement 1): S231-S232.	2018	Exclude	Short term reconsultation	Within 28 days		Only abstract. Short-term reconsultation we estimate the effects of antibiotic prescribing on the likelihood of revisits within 28 days
38		Sangha, K. (2018). "Use of Antibiotics for Children with Acute Respiratory Tract infections and Its Effects on Outpatient Revisits." Value in Health 21(Supplement 1): S232.	2018	Exclude	Short term reconsultation	Within 28 days		Short-term reconsultation. We estimate the effects of the antibiotic class used on the likelihood of revisits within 28 days.
39		Little 2014, Delayed Antibiotic Prescribing Strategies for Respiratory Tract infections in Primary Care: Pragmatic, Factorial, Randomised Controlled Trial	2014	Include	Include			Fit inclusion criteria
40		Hay Ad, Redmond Nm, Turnbull S, et al. Development and internal validation of a Clinical Rule.... Lancet Respir Med 2016;4:902-10. 10.1016/S2213-2600(16)30223-5.	2016	Exclude	No assessment of reconsultation in antibiotics vs no antibiotic group			The primary outcome was hospital admission for any respiratory tract infection in the 30 days after recruitment. (hospital setting)
41	Included in Cochrane 2023	Chao Jh, Kunkov S, Reyes Lb, Lichten S, Crain Ef. Comparison of Two Approaches to Observation Therapy for Acute Otitis Media in the Emergency Department. Pediatrics 2008;121:E1352-6. 10.1542/Peds.2007-2278.	2008	Exclude	Short term reconsultation	Paediatric emergency dept		The study was done in pediatric emergency care.
42	Included in Cochrane 2023	de la Poza Abad M, et al Delayed Antibiotic Prescription (DAP) Group. Prescription Strategies in Acute Uncomplicated Respiratory Infections: A Randomized Clinical Trial. JAMA Intern Med. 2016 Jan;176(1):21-9.	2016	Exclude	Belief in effectiveness of antibiotics	20% v 8% (Abx v no Abx)		They assessed 'the need for unscheduled health care' in three antibiotic prescription strategies (no assessment of reconsultation)
43		Francis NA, Gillespie D, Nuttall J, Hood K, Little P, Verheij T, Goossens H, Coenen S, Butler CC. Delayed antibiotic prescribing and associated antibiotic consumption in adults with acute cough. Br J Gen Pract. 2012 Sep;62(602):e639-46.	2012	Exclude	No assessment of reconsultation in antibiotics vs no antibiotic group			Aim was to quantify delayed antibiotic prescribing in adults presenting in primary care with acute Cough/lower respiratory tract infection (lrti), duration of advised delay, consumption of delayed antibiotics, and factors associated with consumption (no assessment of reconsultation).
44		Hay AD, Fahey T, Peters TJ, Wilson A. Predicting complications from acute cough in pre-school children in primary care: a prospective cohort study. Br J Gen Pract. 2004 Jan;54(498):9-14.	2004	Exclude	No assessment of reconsultation in antibiotics vs no antibiotic group			No comparison of antibiotics vs no antibiotics
45		Little P, Gould C, Moore M, Warner G, Dunleavey J, Williamson I. Predictors of poor outcome and benefits from antibiotics in children with acute otitis media: pragmatic randomised trial. BMJ. 2002 Jul 6;325(7354):22; discussion 22.	2002	Exclude	No assessment of reconsultation in antibiotics vs no antibiotic group			No assessment of reconsultation
46	Included in Cochrane 2023	Pichichero ME, Disney FA, Talpey WB, Green JL, Francis AB, Roghmann KJ, Hoekelman RA. Adverse and beneficial effects of immediate treatment of Group A beta-hemolytic streptococcal pharyngitis with penicillin. Pediatr Infect Dis J. 1987 Jul;6(7):635-43. doi: 10.1097/00006454-198707000-00004. PMID: 3302916.	1987	Exclude	Short term reconsultation
47	Included in Cochrane 2023	Spiro DM, Tay KY, Arnold DH, Dziura JD, Baker MD, Shapiro ED. Wait-and-see prescription for the treatment of acute otitis media: a randomized controlled trial. JAMA. 2006 Sep 13;296(10):1235-41. doi: 10.1001/jama.296.10.1235. PMID: 16968847.	2006	Exclude	No assessment of reconsultation
48	Included in Cochrane 2023	J Dowell, M Pitkethly, J Bain and S Martin A randomised controlled trial of delayed antibiotic prescribing as a strategy for managing uncomplicated respiratory tract infection in primary care	2001	Exclude	Short term reconsultation	Assessed intention to consult and short-term reconsultation in immediate vs delayed arm
					Short term reconsultation	21
					No assessment of reconsultation in antibiotics vs no antibiotic group	9
					No assessment of reconsultation	5
					DUPLICATE	0
					Reported episodes of URTI / sore throat	2
					Stated intention to consult	2
					Leaflet v no leaflet; reconsult within 4 wks	1
					Belief in effectiveness of antibiotics	1
					Compares high v low prescribing doctors	1
							42
					Include	5
